# Plasma proteomics improves prediction of recurrent cardiovascular events

**DOI:** 10.64898/2026.04.14.26350861

**Authors:** Yang Liu, Carles Foguet, Chief Ben-Eghan, Elodie Persyn, Matthew Richards, Zongtai Wu, Samuel A Lambert, Adam Butterworth, Angela M Wood, Emanuele Di Angelantonio, Michael Inouye, Scott C Ritchie

## Abstract

**Background and Aims:** Despite treatment, patients with established atherosclerotic cardiovascular disease (ASCVD) are at high risk of recurrent events. Existing clinical risk scores for recurrence provide only moderate predictive performance and rely largely on the same conventional risk factors used to predict disease onset. Proteomics is a promising source of new biomarkers but the technologies need focused use cases in order to achieve utility and implementation. We aimed to determine whether plasma proteomics improves prediction of recurrent cardiovascular events beyond established clinical risk models in secondary prevention in a population-scale cohort.

**Methods:** Plasma proteomic profiles from ∼9,300 participants in the UK Biobank with established ASCVD at baseline were analysed using machine learning methods to derive and evaluate proteomic predictors of recurrent cardiovascular events. The top performing model comprised proteins with non-zero weights (full protein score). Predictive performance of the proteomic predictors, an established clinical risk score (SMART2), and their combination was evaluated across six pre-defined testing datasets representing multiple ethnic and geographic groups. A parsimonious set of proteins with existing clinical-grade enzyme-linked immunosorbent assays (ELISAs) available was then derived.

**Results:** The full protein score achieved higher performance for recurrent ASCVD than the SMART2 risk score across all ethnic and geographic subgroups (mean C-index 0.743 vs 0.653). Adding the full protein score to SMART2 improved discrimination, with the largest increase in White Irish participants (ΔC-index, 0.140; 95% CI, 0.074–0.205; P<0.001). However, adding SMART2 to the protein score provided minimal additional value. The parsimonious score preserved most of the discrimination of the full protein model with C-indices of the recurrent ASCVD risk model comprising age, sex and the parsimonious protein score being nearly identical to the full protein model in the largest testing set (0.723 vs 0.728 for White British in England and Wales). The parsimonious protein score showed a marked gradient of risk with the top, middle and bottom quintiles showing 10-year recurrent ASCVD rates of ∼27.4%, ∼9.6% and ∼2.4%, respectively.

**Conclusions:** In patients with established ASCVD, plasma protein measurements substantially improved prediction of recurrent events beyond conventional clinical risk factors, supporting their potential as a complementary tool to guide secondary prevention of cardiovascular disease.
