## Supplementary Table 1 for "Plasma proteomics improves prediction of recurrent cardiovascular events"

### Sheet: Sheet1
Supplementary Table 1. Definitions for baseline (prevalent) ASCVD and follow-up endpoints.
		ICD-10 codes	OPCS-4 codes	Data source
Baseline ASCVD*	Non-fatal cardiovascular disease
	Ischemic heart disease	I20 - I25	–	HES
	Cerebrovascular diseases	I60-I69, G45	–	HES
	Atherosclerosis/aortic aneurysm	I70-73	–	HES
	Presence of cardiac and vascular implants and grafts	Z95	–	HES
	Coronary artery bypass grafting (CABG)	–	K40-K46	HES
	Percutaneous coronary interventions (PCI)	–	K49, K50, K75	HES
Recurrent ASCVD**	Non-fatal cardiovascular disease
	Non-fatal myocardial infarction	I21-I23	–	HES
	Non-fatal stroke	I60-69	–	HES
	Excluding the following
	Subarachnoid hemorrhage	I60	–	HES
	Subdural hemorrhage	I62	–	HES
	Cerebral aneurysm	I67.1	–	HES
	Cerebral arteritis	I68.2	–	HES
	Moyamoya	I67.5	–	HES
	Fatal cardiovascular disease
	Hypertensive disease	I10-16	–	HES, death registry
	Ischemic heart disease	I20-25	–	HES, death registry
	Arrhythmias, heart failure	I46-52	–	HES, death registry
	Cerebrovascular disease	I60-69	–	HES, death registry
	Atherosclerosis/aortic aneurysm	I70-73	–	HES, death registry
	Sudden death and death within 24h of symptom onset	R96.0-96.1	–	HES, death registry
	Excluding the following
	Myocarditis, unspecified	I51.4	–	HES, death registry
	Subarachnoid haemorrhage	I60	–	HES, death registry
	Subdural haemorrhage	I62	–	HES, death registry
	Cerebral aneurysm	I67.1	–	HES, death registry
	Cerebral arteritis	I68.2	–	HES, death registry
	Moyamoya	I67.5	–	HES, death registry
Incident MACE**	Acute coronary syndrome	I20.0, I21, I24	–	HES
	Acute ischemic stroke	I63	–	HES
	Hospitalization for heart failure	I50	–	HES
	Cardiac arrest	I46	–	HES
	CABG	–	K40-K46	HES
	PCI	–	K49, K50, K75	HES
	Fatal cardiovascular disease	I10-16, I20-25, I46-52, I60-69, I70-73, R96.0-96.1, excluding I51.4, I60, I62, I67.1, I68.2, I67.5	–	HES, death registry
*Baseline/prevalent definition: Any qualifying codes recorded before baseline, excluding those ≤30 days before the baseline assessment.
**Recurrent/incident definition: First event >30 days after baseline in those with prior ASCVD.
