## Supplementary Table 3 for "Plasma proteomics improves prediction of recurrent cardiovascular events"

### Sheet: Supplementary_Table_2_feature_i
Supplementary Table 3. Proteomic features selected for the ASCVD prediction model, together with their coefficients and biological annotations. Coefficients reflect the direction and relative contribution of each feature in the model.
proteomic features	coefficient
WFDC2;WAP four-disulfide core domain protein 2	0.112265
MMP12;Macrophage metalloelastase	0.081217
GDF15;Growth/differentiation factor 15	0.0806568
REN;Renin	0.0683095
NTproBNP;N-terminal prohormone of brain natriuretic peptide	0.0631808
BCAN;Brevican core protein	-0.0624768
ITGAM;Integrin alpha-M	-0.0618575
PRSS8;Prostasin	0.0576388
TCN2;Transcobalamin-2	0.0529222
NEFL;Neurofilament light polypeptide	0.0515495
NPPB;Natriuretic peptides B	0.0515013
HAVCR1;Hepatitis A virus cellular receptor 1	0.0390565
EGFR;Epidermal growth factor receptor	-0.0368321
ITGA11;Integrin alpha-11	-0.0366312
LRRN1;Leucine-rich repeat neuronal protein 1	-0.0349118
REG4;Regenerating islet-derived protein 4	0.0324252
APOC1;Apolipoprotein C-I	-0.0269377
TFF1;Trefoil factor 1	0.0256865
PTGDS;Prostaglandin-H2 D-isomerase	0.0214188
SUSD2;Sushi domain-containing protein 2	0.0200418
FGFBP1;Fibroblast growth factor-binding protein 1	-0.0179467
EDA2R;Tumor necrosis factor receptor superfamily member 27	0.0170109
RTN4R;Reticulon-4 receptor	0.0162156
DCBLD2;Discoidin, CUB and LCCL domain-containing protein 2	0.0116167
TNC;Tenascin	0.0114317
GIPC2;PDZ domain-containing protein GIPC2	0.0108573
TNFSF13;Tumor necrosis factor ligand superfamily member 13	0.0101876
ADM;Pro-adrenomedullin	0.00918053
FABP1;Fatty acid-binding protein, liver	0.00900625
CTSO;Cathepsin O	0.00809081
TNXB;Tenascin-X	-0.00683591
ITGAV;Integrin alpha-V	-0.00650168
ANGPTL3;Angiopoietin-related protein 3	-0.0039319
ADGRG2;Adhesion G-protein coupled receptor G2	-0.00299746
LILRB4;Leukocyte immunoglobulin-like receptor subfamily B member 4	0.00162566
IFI30;Gamma-interferon-inducible lysosomal thiol reductase	0.00159579
MMP9;Matrix metalloproteinase-9	0.00134946
VEGFA;Vascular endothelial growth factor A	0.000660698
