## Supplementary Table 4 for "Plasma proteomics improves prediction of recurrent cardiovascular events"

### Sheet: Supplementary_Table_3_feature_i
Supplementary Table 4. Proteomic features selected for the MACE prediction model, together with their coefficients and biological annotations. Coefficients reflect the direction and relative contribution of each feature in the model.
meaning	coefficient
GDF15;Growth/differentiation factor 15	0.104695
NTproBNP;N-terminal prohormone of brain natriuretic peptide	0.0996539
CHGA;Chromogranin-A	0.0737462
VSIG2;V-set and immunoglobulin domain-containing protein 2	0.0548538
ACE2;Angiotensin-converting enzyme 2	0.0525774
C1QA;Complement C1q subcomponent subunit A	0.0470623
LAIR2;Leukocyte-associated immunoglobulin-like receptor 2	0.0418758
IL1R1;Interleukin-1 receptor type 1	0.0416714
SCT;Secretin	-0.0401816
GAST;Gastrin	0.0391298
EGFR;Epidermal growth factor receptor	-0.039086
CD2;T-cell surface antigen CD2	-0.0369762
REG3A;Regenerating islet-derived protein 3-alpha	0.0368914
GART;Trifunctional purine biosynthetic protein adenosine-3	-0.0356136
FGF23;Fibroblast growth factor 23	0.0327984
COL15A1;Collagen alpha-1(XV) chain	-0.0325801
TSHB;Thyrotropin subunit beta	-0.0304689
CDCP1;CUB domain-containing protein 1	0.0304122
PGA4;Pepsin A-4	0.0299701
NPPB;Natriuretic peptides B	0.0291045
LILRB4;Leukocyte immunoglobulin-like receptor subfamily B member 4	0.0289629
CD7;T-cell antigen CD7	-0.0275311
KHDC3L;KH domain-containing protein 3	0.0262607
LRRN1;Leucine-rich repeat neuronal protein 1	-0.024351
CLEC6A;C-type lectin domain family 6 member A	0.0228642
MAEA;E3 ubiquitin-protein transferase MAEA	0.0225488
DTX2;Probable E3 ubiquitin-protein ligase DTX2	-0.0224146
LYPLA2;Acyl-protein thioesterase 2	0.0208198
MLLT1;Protein ENL	0.0199923
DDX39A;ATP-dependent RNA helicase DDX39A	0.0191942
ANXA10;Annexin A10	0.0185433
BST2;Bone marrow stromal antigen 2	0.0182417
COL2A1;Collagen alpha-1(II) chain	-0.0177376
CYP24A1;1,25-dihydroxyvitamin D(3) 24-hydroxylase, mitochondrial	0.0176311
NRTN;Neurturin	0.0173221
CA14;Carbonic anhydrase 14	-0.0170318
KIR2DL2;Killer cell immunoglobulin-like receptor 2DL2	-0.0165527
MAGEA3;Melanoma-associated antigen 3	-0.0160402
C1S;Complement C1s subcomponent	-0.0157594
EPO;Erythropoietin	0.0155717
TF;Serotransferrin	0.0154687
ODAM;Odontogenic ameloblast-associated protein	-0.0150771
PSMD1;26S proteasome non-ATPase regulatory subunit 1	0.0147327
HMOX1;Heme oxygenase 1	-0.0146208
TNXB;Tenascin-X	-0.0144203
PYDC1;Pyrin domain-containing protein 1	-0.0141878
KIR2DS4;Killer cell immunoglobulin-like receptor 2DS4	-0.0138386
RTN4R;Reticulon-4 receptor	0.0136154
PROS1;Vitamin K-dependent protein S	-0.0135566
TNFRSF12A;Tumor necrosis factor receptor superfamily member 12A	0.0130977
PODXL;Podocalyxin	-0.0130308
RLN1;Prorelaxin H1	0.0128862
WFIKKN1;WAP, Kazal, immunoglobulin, Kunitz and NTR domain-containing protein 1	-0.0127443
TGFBI;Transforming growth factor-beta-induced protein ig-h3	-0.0123364
PAEP;Glycodelin	0.0122396
NRXN3;Neurexin-3	0.0118466
CTSO;Cathepsin O	0.0112345
PSMA1;Proteasome subunit alpha type-1	-0.0111286
TFF3;Trefoil factor 3	0.0108478
SMAD5;Mothers against decapentaplegic homolog 5	-0.0107784
ANK2;Ankyrin-2	0.0106301
HS3ST3B1;Heparan sulfate glucosamine 3-O-sulfotransferase 3B1	-0.0105498
KRT18;Keratin, type I cytoskeletal 18	0.0104982
PNLIPRP1;Inactive pancreatic lipase-related protein 1	-0.010118
IL36A;Interleukin-36 alpha	0.0100773
REG1A;Lithostathine-1-alpha	0.0100737
PROCR;Endothelial protein C receptor	-0.0100667
APOA4;Apolipoprotein A-IV	-0.0100213
GALNT2;Polypeptide N-acetylgalactosaminyltransferase 2	-0.00990521
DNER;Delta and Notch-like epidermal growth factor-related receptor	-0.00987268
ADAMTSL4;ADAMTS-like protein 4	-0.00954315
SCGB3A1;Secretoglobin family 3A member 1	-0.00941868
DUSP29;Dual specificity phosphatase 29	0.00927836
CCL16;C-C motif chemokine 16	0.0092735
SAT1;Diamine acetyltransferase 1	0.00926974
ADGRG2;Adhesion G-protein coupled receptor G2	-0.00884234
CTSS;Cathepsin S	0.00879837
CRLF1;Cytokine receptor-like factor 1	-0.00862802
SNCG;Gamma-synuclein	0.0085297
COCH;Cochlin	-0.00840669
AMBP;Protein AMBP	0.0083415
CA8;Carbonic anhydrase-related protein	0.0082878
REG1B;Lithostathine-1-beta	0.00822723
CBLN1;Cerebellin-1	0.00812004
CCL20;C-C motif chemokine 20	0.00796683
APOD;Apolipoprotein D	-0.0079392
MN1;Transcriptional activator MN1	0.00776119
PPL;Periplakin	-0.00769187
CSF3;Granulocyte colony-stimulating factor	-0.0076774
WDR46;WD repeat-containing protein 46	-0.0074301
OLFM4;Olfactomedin-4	-0.00741636
IGFBP3;Insulin-like growth factor-binding protein 3	-0.00736873
VEGFA;Vascular endothelial growth factor A	0.00735097
CXCL9;C-X-C motif chemokine 9	0.00724622
REEP4;Receptor expression-enhancing protein 4	0.00703957
CTSL;Cathepsin L1	0.00701561
TREM2;Triggering receptor expressed on myeloid cells 2	0.00698663
DPP4;Dipeptidyl peptidase 4	-0.00655683
VWA5A;von Willebrand factor A domain-containing protein 5A	0.00625777
CPM;Carboxypeptidase M	0.00621996
SLITRK6;SLIT and NTRK-like protein 6	-0.00605543
PTPRZ1;Receptor-type tyrosine-protein phosphatase zeta	-0.00604053
CLEC4M;C-type lectin domain family 4 member M	-0.00599043
TAP1;Antigen peptide transporter 1	0.00598403
ATP5PO;ATP synthase subunit O, mitochondrial	0.00596967
GPIHBP1;Glycosylphosphatidylinositol-anchored high density lipoprotein-binding protein 1	-0.00590493
KIAA0319;Dyslexia-associated protein KIAA0319	-0.00532642
CD300A;CMRF35-like molecule 8	-0.00528396
XPNPEP2;Xaa-Pro aminopeptidase 2	-0.00511996
LILRA4;Leukocyte immunoglobulin-like receptor subfamily A member 4	0.00497822
PITHD1;PITH domain-containing protein 1	-0.004943
TPRKB;EKC/KEOPS complex subunit TPRKB	-0.00489452
CCL4;C-C motif chemokine 4	0.00479506
TRIM40;E3 ubiquitin ligase TRIM40	0.00472334
CTAG1A_CTAG1B;Cancer/testis antigen 1	-0.00443974
CA9;Carbonic anhydrase 9	0.00443243
APOM;Apolipoprotein M	-0.00424844
SERPINI2;Serpin I2	-0.00412892
RNASEH2A;Ribonuclease H2 subunit A	0.00406141
CNTN4;Contactin-4	-0.00401024
KLK4;Kallikrein-4	0.00400725
APOA1;Apolipoprotein A-I	-0.00396284
S100A13;Protein S100-A13	0.00375774
PTGR1;Prostaglandin reductase 1	-0.00373502
TFRC;Transferrin receptor protein 1	0.00365363
TNC;Tenascin	0.00357729
ECE1;Endothelin-converting enzyme 1	-0.00347452
UNC79;Protein unc-79 homolog	0.00336639
BPIFB1;BPI fold-containing family B member 1	-0.00336252
HCG22;Protein PBMUCL2	-0.00335198
DDX1;ATP-dependent RNA helicase DDX1	0.00304263
CPA4;Carboxypeptidase A4	-0.00298834
LTBP3;Latent-transforming growth factor beta-binding protein 3	0.00291326
CD302;CD302 antigen	0.00286568
IL2RG;Cytokine receptor common subunit gamma	-0.00269055
AREG;Amphiregulin	0.00260695
TNFRSF11B;Tumor necrosis factor receptor superfamily member 11B	0.00239675
DEFB116;Beta-defensin 116	-0.00207454
FGF7;Fibroblast growth factor 7	0.00204356
PSAPL1;Proactivator polypeptide-like 1	-0.00203202
SH3BP1;SH3 domain-binding protein 1	0.00193476
AGR2;Anterior gradient protein 2 homolog	0.00173231
IL18R1;Interleukin-18 receptor 1	0.00165726
CLEC7A;C-type lectin domain family 7 member A	0.00155273
BSND;Barttin	-0.00143737
VWF;von Willebrand factor	0.00132735
TNFSF13B;Tumor necrosis factor ligand superfamily member 13B	0.00128038
SLC39A14;Zinc transporter ZIP14	-0.00114912
PRKCQ;Protein kinase C theta type	0.00111699
BTN1A1;Butyrophilin subfamily 1 member A1	-0.000971046
TFF2;Trefoil factor 2	0.000755062
TNN;Tenascin-N	0.000730153
BAIAP2;Brain-specific angiogenesis inhibitor 1-associated protein 2	0.000728634
TCL1B;T-cell leukemia/lymphoma protein 1B	-0.000674893
MAPT;Microtubule-associated protein tau	-0.000664799
SPRR1B;Cornifin-B	0.000614864
IL17D;Interleukin-17D	0.000579709
MSR1;Macrophage scavenger receptor types I and II	0.000311016
AMIGO2;Amphoterin-induced protein 2	-0.00016042
SELENOP;Selenoprotein P	-3.14172e-06
